# Prevalence and impact of SARS-CoV-2, influenza, respiratory syncytial virus (RSV) infection and respiratory illness on UK healthcare workers during winter 2023/24 (September 2023 to March 2024): SIREN cohort study

**DOI:** 10.1101/2025.03.07.25323556

**Authors:** Sarah Foulkes, Katie Munro, Dominic Sparkes, Jameel Khawam, Sophie Russell, Angela Dunne, Jean Timeyin, Nipunadi Hettiarachchi, Michelle Cairns, Declan T Bradley, Elen De Lacy, Kevin Wilson, Nick Andrews, Andre Charlett, Respiratory Virus and Microbiome Initiative (RVI) team, Katie Bellis, Ya-Lin Huang, Matthew Forbes, Andrea Frick-Kretschmer, Marissa Knoll, Ewan M. Harrison, SIREN study group, Colin S Brown, Ana Atti, Jasmin Islam, Susan Hopkins, Victoria Hall

## Abstract

During the winter, healthcare systems experience additional pressures due to increases in respiratory infections and staff absence. We aimed to determine the prevalence of respiratory viruses and impact on sickness absence in the SIREN healthcare worker (HCW) cohort during winter 2023/24.

SIREN is a cohort study with linked testing, vaccination, demographic, symptoms and sick leave data. Participants undergo fortnightly multiplex PCR testing for SARS-CoV-2, influenza and RSV, regardless of symptoms. The proportion of participants who took sick leave, the total number and median of sick leave days taken was calculated by viral infection and vaccination status. Logistic regression was used to estimate the association between sick leave and vaccination status.

5,287 participants were included, 78·3% female, median age 54 years. There were 1,828 infections among 1,659 participants (1,161 SARS-CoV-2; 387 RSV; 280 influenza infections). Influenza and RSV peaked in December (1·2%; 1·9%), SARS-CoV-2 peaked in September and December 2023 (4·0%; 4·3%).

Regardless of a known infection, 35.8% (1,892/5,287) took sick leave, resulting in 10,168 days (median 5 days per person; range 1-98 days). Vaccination was not significantly associated with reduced sick leave (adjusted odd ratios 0·98; 95%CI 0·87, 1·10).

Respiratory illness caused a substantial burden on the SIREN healthcare workforce over winter, with all three viruses contributing. Reduced number of staff at work and pressures to work through illness have implications for healthcare resilience.
