## Supplementary material for "Prevalence and impact of SARS-CoV-2, influenza, respiratory syncytial virus (RSV) infection and respiratory illness on UK healthcare workers during winter 2023/24 (September 2023 to March 2024): SIREN cohort study": Respiratory Virus and Microbiome Initiative: Respiratory Virus and Microbiome Initiative.csv

First Name	Last Name	Affiliations
Ruth	Wright	Genomic Surveillance Unit - Wellcome Sanger Institute
Lorenzo	Mazza	Genomic Surveillance Unit - Wellcome Sanger Institute
Cristina	Danila	Genomic Surveillance Unit - Wellcome Sanger Institute
Emma	Fraser	Genomic Surveillance Unit - Wellcome Sanger Institute
Chrisa	Humphreys	Genomic Surveillance Unit - Wellcome Sanger Institute
Ben	Hyatt1	Genomic Surveillance Unit - Wellcome Sanger Institute
Benjamin	McCarthy	Genomic Surveillance Unit - Wellcome Sanger Institute
Nashma	Thesin	Genomic Surveillance Unit - Wellcome Sanger Institute
Joseph	Robinson	Genomic Surveillance Unit - Wellcome Sanger Institute
Andrew	Wong	Genomic Surveillance Unit - Wellcome Sanger Institute
Rory	Yeadon	Genomic Surveillance Unit - Wellcome Sanger Institute
Anastasia	Galvin	Genomic Surveillance Unit - Wellcome Sanger Institute
Ya-Lin	Huang	Genomic Surveillance Unit - Wellcome Sanger Institute
Sara	Stott	Genomic Surveillance Unit - Wellcome Sanger Institute
Kristina	Battleday	Genomic Surveillance Unit - Wellcome Sanger Institute
Alp	Aydin	Genomic Surveillance Unit - Wellcome Sanger Institute
Osama	Mayet	Genomic Surveillance Unit - Wellcome Sanger Institute
Adrianne	Lignes	Genomic Surveillance Unit - Wellcome Sanger Institute
Frank	Schwach	Genomic Surveillance Unit - Wellcome Sanger Institute
Kevin	Howe	Genomic Surveillance Unit - Wellcome Sanger Institute
Katherine	Figueroa	Genomic Surveillance Unit - Wellcome Sanger Institute
Antonio	Marinho	Genomic Surveillance Unit - Wellcome Sanger Institute
Bruhad	Dave	Genomic Surveillance Unit - Wellcome Sanger Institute
Tharini	Devaraj	Genomic Surveillance Unit - Wellcome Sanger Institute
Florent	Lassalle	Parasites and Microbes Programme - Wellcome Sanger Institute
Duncan	Ng	Genomic Surveillance Unit - Wellcome Sanger Institute
Diego	Teixeira	Genomic Surveillance Unit - Wellcome Sanger Institute
Lisa	Hellier	Wellcome Sanger Institute
Marios	Panayi	Parasites and Microbes Programme - Wellcome Sanger Institute
Diana	Rajan	Parasites and Microbes Programme - Wellcome Sanger Institute
Sarah	Frances-Field	Parasites and Microbes Programme - Wellcome Sanger Institute
Scott	Thurston	Parasites and Microbes Programme - Wellcome Sanger Institute
Tobi	Ajenifuja	Parasites and Microbes Programme - Wellcome Sanger Institute
David	Jackson	Parasites and Microbes Programme - Wellcome Sanger Institute
Jillian	Durham	Parasites and Microbes Programme - Wellcome Sanger Institute
Carol	Scott	Parasites and Microbes Programme - Wellcome Sanger Institute
