## Supplementary material for "Prevalence and impact of SARS-CoV-2, influenza, respiratory syncytial virus (RSV) infection and respiratory illness on UK healthcare workers during winter 2023/24 (September 2023 to March 2024): SIREN cohort study": SIREN study group: SIREN_StudyGroup.csv

First Name	Last Name	Affiliations
John	Northfield	Site research team
Sean	Cutler	Site research team
Anna	Roynon	Site research team
Maxine	Nash	Site research team
Amanda	Dell	Site research team
Louise	Parfitt	Site research team
Andrea	Richards	Site research team
Andrea	Price	Site research team
Christian	Subbe	Site research team
Caroline	Mulvaney Jones	Site research team
Julia	Roberts	Site research team
Manny	Bagary	Site research team
Nadezda	Starkova	Site research team
Inderpreet	Athwal	Site research team
Louise	Hudson	Site research team
Ashley	Jones	Site research team
Rebecca	Chapman	Site research team
Lucy	Booth	Site research team
Claire	Williams	Site research team
Fiona	Adair	Site research team
April	Hawkins	Site research team
Chinari	Subudhi	Site research team
Scott	Latham	Site research team
Raksha	Mistry	Site research team
Natalie	Silva	Site research team
Abigail	Severn	Site research team
Alejandro	Arenas-Pinto	Site research team
Eva	McAlpine	Site research team
Aran	Dhillon	Site research team
Connor	McAlpine	Site research team
Gosala	Gopalakrishnan	Site research team
Sarah	Creer	Site research team
Eve	Etell Kirby	Site research team
Kim	Gray	Site research team
Joanna	Wright	Site research team
Joely	Morgan	Site research team
Gemma	Harrison	Site research team
Mark	Broadhurst	Site research team
Simon	Taylor	Site research team
Clare	McAdam	Site research team
Natalie	Crooks	Site research team
Stacey	Horne	Site research team
Anna	Grice	Site research team
Nicola	Walker	Site research team
Luke	Bedford	Site research team
Paul	Ridley	Site research team
Alison	O'Kelly	Site research team
Catherine	Sinclair	Site research team
Val	Irvine	Site research team
Elizabeth	Boyd	Site research team
Claire	Thomas	Site research team
Ina	Hoad	Site research team
Tryphena	Konala	Site research team
Judith	Radmore	Site research team
Emily	Macnaughton	Site research team
Sarah	Knight	Site research team
Kim	Hulacka	Site research team
Robert	Shorten	Site research team
Kathryn	Hollinshead	Site research team
Lois	Bullen	Site research team
Robert	Shorten	Site research team
Claire	Corless	Site research team
Sarah	Mcloughlin	Site research team
Bethany	Preece	Site research team
Sarah	Baillon	Site research team
Samantha	Hamer	Site research team
Joanne	Edgar	Site research team
Kelly	Moran	Site research team
Vijayendra	Waykar	Site research team
Charlotte	Wesson	Site research team
Rebecca	Rutter	Site research team
Maureen	Williams	Site research team
Bethany	Jones	Site research team
Russell	Coram	Site research team
Holly	Slater	Site research team
Joanne	Jones	Site research team
Banher	Sandhu	Site research team
Elijah	Matovu	Site research team
Claire	Gabriel	Site research team
Katherine	Pagett	Site research team
Sheron	Clarke	Site research team
Sally	Mavin	Site research team
Sebastien	Fagegaltier	Site research team
Shannon	Proctor	Site research team
Mary	Summerscales	Site research team
Andrew	Gibson	Site research team
Alexandra	Cochrane	Site research team
Dawid	Dytmer	Site research team
Lita	Kovina	Site research team
Grace	Davies	Site research team
Manish	Patel	Site research team
Berni	Welsh	Site research team
Karen	Black	Site research team
Kate	Templeton	Site research team
Sam	Donaldson	Site research team
Andrea	Clarke	Site research team
Jane	Crowe	Site research team
Kadiga	Campbell	Site research team
Barbara	Hamilton	Site research team
Liz	Sheridan	Site research team
Charlotte	Barclay	Site research team
Maxine	Ashton	Site research team
Alison	Rodger	Site research team
Tabitha	Mahungu	Site research team
Debbie	Delgado	Site research team
Julia	Vasant	Site research team
Deborah	Howcroft	Site research team
Sarah	Meisner	Site research team
Abby	Rand	Site research team
Catherine	Thompson	Site research team
Sophia	Strong-Sheldrake	Site research team
Vicky	King	Site research team
Emma	Underhill	Site research team
Kate	Seymour	Site research team
Holly	Morgan	Site research team
Ash	Turner	Site research team
Anne	Hayes	Site research team
Masood	Aga	Site research team
James	Pethick	Site research team
Ashok	Dadrah	Site research team
Thushan	de Silva	Site research team
Helen	Shulver	Site research team
Gareth	Stephens	Site research team
Simon	Tazzyman	Site research team
Mandy	Carnahan	Site research team
Mandy	Beekes	Site research team
Sanal	Jose	Site research team
Jo	stickley	Site research team
Hannah	Gibson	Site research team
Yuri	Protaschik	Site research team
Susan	Regan	Site research team
Alison	Campbell	Site research team
John	Day	Site research team
Swapna	Kunhunny	Site research team
Bernard	Hadebe	Site research team
Paula	Harman	Site research team
Sharon	Tysoe	Site research team
Bridgett	Masunda	Site research team
Nigara	Atayeva	Site research team
Joanne	Galliford	Site research team
Prisca	Gondo	Site research team
Raji	Orath Prabakaran	Site research team
Jane	Dare	Site research team
Qi	Zheng	Site research team
Danielle	McCracken	Site research team
Emmanuel	Defever	Site research team
Ellene	Thompson	Site research team
Lynda	Fothergill	Site research team
Karen	Burns	Site research team
Andrew	Higham	Site research team
Lisa	Bishop	Site research team
Aileen	Menzies	Site research team
Matt	Horton	Site research team
Therese	Kelly	Site research team
Cristina	Dragu	Site research team
David	Hilton	Site research team
Hannah	Jory	Site research team
Penny	Harris	Site research team
Susan	Hopkins	UKHSA SIREN team
Victoria	Hall	UKHSA SIREN team
Jasmin	Islam	UKHSA SIREN team
Ana	Atti	UKHSA SIREN team
Omoyeni	Adebiyi	UKHSA SIREN team
Nick	Andrews	UKHSA SIREN team
Hannah	Emmett	UKHSA SIREN team
Jonathan	Broad	UKHSA SIREN team
Nish	Kapirial	UKHSA SIREN team
Simone	Dyer	UKHSA SIREN team
Sophie	Russell	UKHSA SIREN team
Colin	Brown	UKHSA SIREN team
Joanna	Conneely	UKHSA SIREN team
Paul	Conneely	UKHSA SIREN team
Sarah	Foulkes	UKHSA SIREN team
Nabila	Fowles-Gutierrez	UKHSA SIREN team
Nipunadi	Hettiarachchi	UKHSA SIREN team
Jameel	Khawam	UKHSA SIREN team
Edward	Monk	UKHSA SIREN team
Katie	Munro	UKHSA SIREN team
Andrew	Taylor-Kerr	UKHSA SIREN team
Jean	Timeyin	UKHSA SIREN team
Edgar	Wellington	UKHSA SIREN team
Angela	Dunne	UKHSA SIREN team
Dominic	Sparkes	UKHSA SIREN team
Naomi	Platt	UKHSA SIREN team
Anna	Howells	UKHSA SIREN team
Enemona	Adaji	UKHSA SIREN team
Omolola	Akinbami	UKHSA SIREN team
Palak	Joshi	UKHSA SIREN team
Paola	Barbero	UKHSA SIREN team
Meera	Chand	UKHSA SIREN team
Andre	Charlett	UKHSA SIREN team
Michelle	Cole	UKHSA SIREN team
Claire	Neill	UKHSA SIREN team
Anne-Marie	O’Connell	UKHSA SIREN team
Ferdinando	Insalata	UKHSA SIREN team
Tim	Brooks	UKHSA SIREN team
Maria	Zambon	UKHSA SIREN team
Mary	Ramsay	UKHSA SIREN team
Ayoub	Saei	UKHSA SIREN team
Ezra	Linley	UKHSA SIREN team
Simon	Tonge	UKHSA SIREN team
Ashley	Otter	UKHSA SIREN team
Silvia	D’Arcangelo	UKHSA SIREN team
Cathy	Rowe	UKHSA SIREN team
Amanda	Semper	UKHSA SIREN team
Eileen	Gallagher	UKHSA SIREN team
Robert	Kyffin	UKHSA SIREN team
Kate	Howell	UKHSA SIREN team
Jacqueline	Hewson	UKHSA SIREN team
Iain	Milligan	UKHSA SIREN team
Noshin	Sajedi	UKHSA SIREN team
Davina	Calbraith	UKHSA SIREN team
Caio	Tranquillini	UKHSA SIREN team
Jerry	Ye Aung Kyaw	UKHSA SIREN team
Lisa	Cromey	Public Health Agency Northern Ireland
Dianne	Corrigan	Public Health Agency Northern Ireland
Desmond	Areghan	Glasgow Caledonian University
Jennifer	Bishop	Public Health Scotland
Melanie	Dembinsky	Glasgow Caledonian University
Laura	Dobbie	Public Health Scotland
Josie	Evans	Public Health Scotland
David	Goldberg	Public Health Scotland
Lynne	Haahr	Glasgow Caledonian University & Public Health Scotland
Annelysse	Jorgenson	Glasgow Caledonian University
Ayodeji	Matuluko	Glasgow Caledonian University
Laura	Naismith	Public Health Scotland
Desy	Nuryunarsih	Glasgow Caledonian University & Public Health Scotland
Alexander	Olaoye	Glasgow Caledonian University
Caitlin	Plank	Public Health Scotland
Lesley	Price	Glasgow Caledonian University & Public Health Scotland
Nicole	Sergenson	Glasgow Caledonian University & Public Health Scotland
Sally	Stewart	Glasgow Caledonian University & Public Health Scotland
Andrew	Telfer	Public Health Scotland
Jennifer	Weir	Public Health Scotland
Ellen	De Lacy	Public Health Wales
Yvette	Ellis	Health and Care Research Wales
Susannah	Froude	Public Health Wales
Chris	Norman	Health and Care Research Wales
Guy	Stevens	Public Health Wales
Linda	Tyson	Public Health Wales
